# Using HiFi Long-Read Whole Genome Sequencing To Enhance Diagnosis In Patients With Subfertility And/Or Recurrent Pregnancy Loss

**DOI:** 10.64898/2026.05.01.26352136

**Authors:** Teo Jing Xian, Chanatjit Cheawsamoot, Donghyeon Kim, Jasmine Goh Chew Yin, Sylvia Kam, Shermaine Chan Soak Mun, Yang Liying, Liu Shuling, Chua Khi Pin, Wilson Cheng, Gwo-Chin Ma, Ting-Yu Chang, Keh-Ming Wu, Yi-Shing Lin, Eun Jeong Yu, Yeseul Kim, Moon-Woo Seong, Punkavee Tuntiviriyapun, Paweena Thuwanut, Chanakarn Suebthawinkul, Chalurmpon Srichomthong, Wanna Chetruengchai, Songphon Kanlayaprasit, Rutairat Wongong, Jonas Korlach, Jee-Soo Lee, Ming Chen, Sohyun Hwang, Weng Khong Lim, Vorasuk Shotelersuk, Saumya Shekhar Jamuar

## Abstract

Subfertility and recurrent pregnancy loss (RPL) affect a significant proportion of couples worldwide. Genetic causes can be seen in up to 30% of these individuals but require multiple genetic tests, which often impede a comprehensive work up. Newer genomic technologies, such as PacBio HiFi long read sequencing (LRS) can detect most subclasses of variations (such as structural rearrangement, monogenic disorders) through one single test.

In this multicenter study, we enrolled couples with unexplained subfertility and/or RPL and performed HiFi LRS to determine the underlying genetic etiology. Participants were recruited using a standardized inclusion/ exclusion criteria to rule out other known causes of subfertility and/or RPL. 96 individuals were recruited across the 5 sites. Average age of participants was 36 years (range 30-46 years). Among the 84 individuals who completed sequencing, 4.8% were identified with a likely genetic diagnosis and variants of uncertain significance were identified in another 14.2% of individuals. One individual was identified with an ACMG secondary finding, and while multiple carriers for recessive genetic disorders were identified, none of the couples were identified to be at increased risk.

This study highlights the utility of performing genomic sequencing in couples with unexplained subfertility and/or RPL, with 1 in 10 couples harboring a clinically significant variant. In addition, use of HiFi LRS allowed for characterization of different subclasses of genomic variations through a single test. Future studies, including exploring the cost effectiveness and resource utilization of LRS as first line test, will help in optimizing care for such couples.

**TWEETABLE STATEMENT:** A single long-read genome sequencing test can consolidate multiple genetic investigations and uncover clinically relevant causes in couples with unexplained subfertility and recurrent pregnancy loss.

**AT A GLANCE:**

A. Why was this study conducted?
  - Many couples with subfertility and recurrent pregnancy loss remain undiagnosed after multiple conventional genetic tests
  - Existing workflows require sequential testing and may miss complex genomic variants
B. What are the key findings?
  - Long-read genome sequencing identified clinically relevant variants in ∼1 in 10 couples with unexplained subfertility or recurrent pregnancy loss
  - A single assay enabled detection of multiple variant types, including structural and sequence variants
C. What does this study add to what is already known?
  - Demonstrates feasibility of a unified genomic testing approach in a real-world multicenter cohort
  - Supports a potential shift from fragmented testing toward a single comprehensive genomic workflow
