## Supplemental Table 2 for "Using HiFi Long-Read Whole Genome Sequencing To Enhance Diagnosis In Patients With Subfertility And/Or Recurrent Pregnancy Loss"

### Sheet: Sheet1
	Samples sequenced	Mean depth	Average yield (in Gb)	read N50 (in kb)	Mean number of variants (range)/ individual
					SNVs	Indels	SVs
KKH	44	36.8x	114	16.8	4.2mn (3.9-4.4mn)	920932 (789032-973932)	48117 (34895-53940)
CHA	12	33.5x	104	16.3	4.0mn (3.9-4.0mn)	798031 (773149-839256)	28075 (27546-28564)
CU	18	31.0x	94.31	15.5	4.0mn (3.9-4.0mn)	774250 (673365-830390)	27990 (2621-28940)
CCHMC	10	32.9x	101	17.1	4.0mn (3.9-4.0mn)	779151 (715630-814355)	27830 (27410-28168)
TOTAL	84	34.6x	106.8	16.5	4.1mn	855064	38526
